# Effect of gastroesophageal reflux disease on sleep disorders: a Mendelian randomization study

**DOI:** 10.1101/2023.02.11.23285798

**Authors:** Zijie Li, Weitao Zhuang, Junhan Wu, Haijie Xu, Yong Tang, Guibin Qiao

**Affiliations:** Department of Thoracic Surgery, Guangdong Provincial People’s Hospital (Guangdong Academy of Medical Sciences), Southern Medical University, Guangzhou 510080, China; Shantou University Medical College, Shantou 515041, China; Department of Medical Oncology, State Key Laboratory of Oncology in South China, Collaborative Innovation Center for Cancer Medicine, Sun Yat-sen University Cancer Center, Guangzhou 510060, China; Department of Thoracic Surgery, The First Affiliated Hospital of Shantou University Medical College, Shantou 515041, China

**Keywords:** gastroesophageal reflux disease, sleep disorders, sleep apnoea, Mendelian randomization

## Abstract

**Background:** Recently observational studies have consistently shown an association between gastroesophageal reflux disease (GERD) and sleep disorders. In this study, Mendelian randomization (MR) analysis was performed to determine the genetic causal relationship between GERD and the risk of sleep disorders.

**Methods:** The summary statistics of GERD and sleep disorders were obtained through large-scale genome-wide association studies (GWAS). In addition to exploring sleep disorders, a deeper analysis was conducted on some major categories of sleep disorders such as sleep apnoea and insomnia. Various MR analysis methods including inverse-variance weighted (IVW), MR Egger, weighted median, simple mode, and weighted mode were performed, and the results of IVW were taken as the primary results. In addition, sensitivity analyses including heterogeneity test and pleiotropy test were also performed to test the robustness of the MR results.

**Results:** After removing the ineligible SNPs and the palindromic SNPs, IVW detected a significant effect of GERD on sleep disorders (OR = 1.436, 95% CI: 1.309-1.576, p = 2.099E-14) and sleep apnoea (OR = 1.486, 95% CI: 1.341-1.647, p = 4.409E-14). However, there was no genetic causality in the effect of GERD on insomnia (IVW OR = 1.146, 95% CI: 0.877-1.498, p = 0.319). Furthermore, the heterogeneity test and pleiotropy test found no evidence of bias, which indicated the results were robust.

**Conclusions:** Our study found that the presence of GERD increased the risk of sleep disorders and sleep apnoea, but not the risk of insomnia. Further research is needed to identify the specific mechanisms of causal relationships.
