## Supplemental Table 2 for "Effect of gastroesophageal reflux disease on sleep disorders: a Mendelian randomization study"

### Sheet: dat222222
Supplemental Table 1.SNPs used as instrumental variables of GERD on sleep apnoea
SNP	Chr	Pos	EA	OA	EAF		Gastroesophageal reflux disease							sleep apnoea
							Beta	SE	p_val	Samplesize	R2	F-statistic		Beta	SE	p_val
rs10010963	4	159839313	T	C	0.616433		-0.0269803	0.00494665	4.92e-08	602604	0.000344232	207.506		-0.0118	0.0132	0.3709
rs1011407	2	60665768	G	A	0.121628		-0.0420618	0.00735917	1.09e-08	602604	0.000378023	227.883		-0.05	0.0225	0.0262597
rs10133111	14	103377321	A	G	0.162996		0.0417875	0.00650789	1.35e-10	602604	0.000476461	287.253		0.0232	0.015	0.1227
rs1021363	10	106610839	G	A	0.641992		-0.031217	0.00502204	5.1e-10	602604	0.000447955	270.06		-0.0074	0.014	0.5936
rs10837002	11	38565727	G	C	0.35122		0.0276491	0.00503665	4.03e-08	602604	0.000348392	210.015		0.0074	0.0133	0.5779
rs11953061	5	120144025	T	C	0.338908		0.0281599	0.00508694	3.1e-08	602604	0.000355333	214.201		0.007	0.0128	0.5869
rs12204714	6	152235339	T	C	0.632223		-0.028817	0.00499422	7.92e-09	602604	0.000386173	232.799		-0.041	0.0129	0.001495
rs12357321	10	21790476	A	G	0.311087		0.0317159	0.00523077	1.33e-09	602604	0.000431152	259.925		0.02	0.0136	0.1421
rs12453010	17	50316131	T	C	0.394803		0.0296967	0.00493315	1.75e-09	602604	0.000421428	254.061		0.0107	0.0129	0.4078
rs12598916	16	60658751	G	C	0.274798		-0.0332614	0.00539171	6.87e-10	602604	0.000440944	265.831		-0.0318	0.0142	0.0250599
rs12967855	18	35138245	G	A	0.670435		-0.0365451	0.00513354	1.09e-12	602604	0.000590182	355.855		0.0022	0.0141	0.8741
rs12997558	2	41704580	A	G	0.358751		0.0278184	0.00502214	3.04e-08	602604	0.000356053	214.634		0.0303	0.013	0.0193201
rs13107325	4	103188709	T	C	0.074445		0.0701443	0.00918312	2.2e-14	602604	0.000678036	408.863		0.063	0.0521	0.227
rs1334297	13	58335375	A	G	0.734249		-0.0387984	0.00545512	1.14e-12	602604	0.000587457	354.211		-0.0079	0.014	0.5713
rs13409451	2	144257639	G	A	0.392403		-0.0277081	0.00493183	1.93e-08	602604	0.000366093	220.689		-0.0312	0.0131	0.0175999
rs1431196	18	50832102	G	A	0.428432		0.0324197	0.00486448	2.65e-11	602604	0.000514752	310.35		0.0132	0.0127	0.2963
rs1479405	12	15387519	T	C	0.3217		0.0314843	0.0051514	9.85e-10	602604	0.000432604	260.801		-0.001	0.0136	0.9425
rs1510719	4	140938116	C	T	0.383439		-0.0388844	0.00494701	3.84e-15	602604	0.000714913	431.116		-0.0319	0.013	0.01378
rs1592757	5	103889998	C	G	0.355772		0.0311051	0.00502465	6e-10	602604	0.000443511	267.379		0.0049	0.0131	0.706999
rs1596747	2	193802478	G	A	0.494136		0.0310869	0.00480742	1e-10	602604	0.000483131	291.277		0.0149	0.0125	0.2313
rs1716171	12	123716376	T	C	0.790024		0.0383981	0.00590382	7.83e-11	602604	0.00048917	294.919		0.015	0.0153	0.3255
rs17379561	1	98340139	T	A	0.144391		0.0530714	0.00686573	1.08e-14	602604	0.000695932	419.662		0.0306	0.0149	0.03983
rs1883842	20	41223062	G	T	0.279255		0.0308332	0.00536826	9.27e-09	602604	0.000382692	230.699		0.0004	0.016	0.9785
rs1937450	1	66478840	G	T	0.537739		0.0315845	0.00484484	7.07e-11	602604	0.000495949	299.008		0.0108	0.0126	0.3903
rs2016933	3	65653157	G	C	0.730053		-0.0310253	0.00542057	1.04e-08	602604	0.000379398	228.713		-0.0344	0.0146	0.0184901
rs2023878	19	18834124	T	C	0.192377		-0.0362846	0.00611913	3.04e-09	602604	0.000409107	246.629		-0.0132	0.0142	0.3523
rs2043539	7	12253880	A	G	0.41866		0.0272058	0.00486485	2.24e-08	602604	0.000360284	217.186		0.0089	0.0129	0.4893
rs215614	7	32347335	A	G	0.629725		-0.0328541	0.00497715	4.08e-11	602604	0.000503367	303.483		-0.0228	0.0139	0.1001
rs2164300	4	67813017	T	C	0.523279		-0.0264751	0.00482677	4.13e-08	602604	0.000349706	210.807		0.0033	0.0125	0.7901
rs2240326	3	50128386	A	G	0.473775		-0.0471681	0.00481335	1.13e-22	602604	0.00110935	669.242		-0.0099	0.0125	0.4294
rs2396133	7	109197067	G	A	0.475329		0.0293547	0.00481787	1.11e-09	602604	0.0004298	259.11		-0.0036	0.0125	0.773101
rs2396766	7	114318071	A	G	0.47308		0.0322057	0.00481878	2.34e-11	602604	0.0005171	311.767		0.02	0.0125	0.1088
rs2734839	11	113286490	T	C	0.606693		-0.0283478	0.00492778	8.79e-09	602604	0.000383504	231.189		-0.0348	0.0125	0.00525001
rs2744961	6	34655000	T	C	0.358437		0.0292007	0.00501549	5.81e-09	602604	0.000392165	236.412		0.0057	0.0132	0.668399
rs2782641	1	44013355	A	G	0.612669		0.0270882	0.00494583	4.33e-08	602604	0.000348256	209.933		-0.0026	0.0128	0.839
rs2815749	1	72814783	G	A	0.800974		0.0388767	0.0060216	1.07e-10	602604	0.000481878	290.521		0.0164	0.0179	0.3595
rs2834005	21	34291708	C	T	0.315		0.0296997	0.0051734	9.42e-09	602604	0.000380658	229.473		-0.0094	0.014	0.5005
rs2838771	21	46501576	C	G	0.646721		-0.0280984	0.00506571	2.91e-08	602604	0.000360768	217.478		-0.0082	0.0137	0.548399
rs324769	12	83969240	T	C	0.449179		-0.0267699	0.00483328	3.05e-08	602604	0.000354612	213.766		-0.0016	0.0128	0.9
rs329122	5	133864599	A	G	0.419631		-0.0289529	0.00488358	3.05e-09	602604	0.000408306	246.147		-0.0164	0.0126	0.1911
rs3766823	1	32197257	A	G	0.171467		0.0393599	0.00638545	7.09e-10	602604	0.000440178	265.369		0.0075	0.0151	0.6204
rs3793577	9	23737627	G	A	0.538279		0.0270309	0.00484976	2.49e-08	602604	0.000363194	218.941		0.0111	0.0125	0.377
rs3828917	6	31465917	T	G	0.041826		0.0671113	0.0120054	2.27e-08	602604	0.000361004	217.62		0.0733	0.0496	0.1395
rs3863241	8	73890335	T	C	0.52696		0.0324982	0.00481521	1.49e-11	602604	0.000526531	317.456		0.0174	0.0126	0.1675
rs4300861	2	22549441	T	C	0.38208		0.0307132	0.00494886	5.43e-10	602604	0.000445417	268.529		0.0004	0.0126	0.9737
rs4382592	9	134870755	G	T	0.699524		-0.0302679	0.00525091	8.2e-09	602604	0.00038513	232.169		-0.0189	0.0139	0.1734
rs4713692	6	33807638	T	C	0.367808		-0.0276128	0.00498634	3.07e-08	602604	0.000354586	213.75		-0.0184	0.0131	0.159
rs569356	1	29136686	G	A	0.140835		-0.037919	0.00690971	4.07e-08	602604	0.000347961	209.755		-0.0111	0.0184	0.5461
rs6711584	2	104421692	A	G	0.452019		0.0322545	0.00483974	2.66e-11	602604	0.000515386	310.733		0.0441	0.0125	0.000412696
rs6722661	2	100806588	A	G	0.364669		-0.0322543	0.00500354	1.15e-10	602604	0.000482063	290.632		-0.0075	0.013	0.5657
rs6780459	3	104624105	T	A	0.746622		0.0305507	0.0055211	3.14e-08	602604	0.000353136	212.876		0.0511	0.0153	0.000811503
rs7032155	9	122672771	A	C	0.59185		0.02775	0.00491358	1.63e-08	602604	0.000372038	224.274		0.0048	0.0129	0.706601
rs7206608	16	82872628	G	C	0.322927		0.0291541	0.005145	1.46e-08	602604	0.00037168	224.058		0.0112	0.013	0.3879
rs7241572	18	77580712	A	G	0.209101		0.0365511	0.00597464	9.49e-10	602604	0.000441884	266.398		0.0109	0.0152	0.4727
rs7527682	1	189172684	G	A	0.53725		-0.026684	0.00482174	3.13e-08	602604	0.000354042	213.422		0.0166	0.0128	0.1964
rs7541875	1	190957589	G	A	0.426069		0.0273972	0.00484976	1.61e-08	602604	0.000367098	221.295		0.0183	0.0128	0.151
rs7600261	2	212622818	T	C	0.306391		0.0338034	0.00522051	9.47e-11	602604	0.00048567	292.808		0.0242	0.0135	0.0738006
rs7612999	3	35678337	A	G	0.245338		0.0305231	0.00559546	4.9e-08	602604	0.000344988	207.962		0.0325	0.0148	0.0278997
rs761777	10	134938075	G	A	0.254034		0.0345341	0.00554469	4.71e-10	602604	0.000451999	272.498		-0.0105	0.014	0.4509
rs7675588	4	80734978	A	C	0.794635		-0.0335228	0.00595438	1.8e-08	602604	0.000366779	221.103		0.0196	0.0167	0.241
rs7685686	4	3207142	G	A	0.422353		-0.0279222	0.00489191	1.14e-08	602604	0.000380424	229.331		-0.0237	0.0125	0.0580003
rs773109	12	56374695	A	G	0.335269		-0.0380572	0.00510213	8.71e-14	602604	0.000645569	389.273		-0.0135	0.0136	0.3188
rs7942368	11	76465362	T	C	0.214659		-0.0339683	0.00591917	9.54e-09	602604	0.000389032	234.523		0.0042	0.0153	0.7865
rs903678	1	201809918	A	G	0.339412		0.0277378	0.00508463	4.89e-08	602604	0.00034501	207.976		-0.0143	0.0137	0.2955
rs903959	8	142630782	A	T	0.399262		0.0291631	0.00491608	2.99e-09	602604	0.000407981	245.951		0.0089	0.0128	0.4884
rs9372625	6	98344031	A	G	0.383042		-0.037727	0.0049537	2.62e-14	602604	0.000672723	405.657		-0.0264	0.0134	0.0479999
rs9373363	6	143150043	G	A	0.253631		-0.0326836	0.00555966	4.13e-09	602604	0.000404432	243.81		0.0007	0.0132	0.9563
rs9396740	6	17023108	A	G	0.248794		-0.031493	0.0055587	1.47e-08	602604	0.000370729	223.485		-0.0139	0.0155	0.3671
rs942065	14	94032065	A	G	0.634045		0.0307384	0.00500925	8.45e-10	602604	0.00043847	264.339		0.0021	0.0129	0.872
rs9529055	13	66957533	A	G	0.475633		0.0266604	0.00481637	3.11e-08	602604	0.000354544	213.725		-0.0033	0.0125	0.792801
rs9542729	13	31833578	G	C	0.20244		-0.0363194	0.00599914	1.41e-09	602604	0.000425958	256.793		0.0134	0.014	0.3396
rs9615905	22	48875699	T	C	0.458193		0.0275657	0.0048378	1.21e-08	602604	0.000377278	227.434		0.0227	0.0125	0.0696498
rs9636202	19	18449238	A	G	0.26663		-0.035044	0.00547191	1.51e-10	602604	0.000480274	289.553		-0.0072	0.015	0.6303
Abbreviations：SNP, single-nucleotide polymorphism; Chr, chromosome; Pos, position; EA, effect allele; OA, other allele; EAF, effect allele frequency; SE, standard error; IV, instrumental variable
