## Supplemental Table 3 for "Effect of gastroesophageal reflux disease on sleep disorders: a Mendelian randomization study"

### Sheet: dat333333
Supplemental Table 1.SNPs used as instrumental variables of GERD on insomnia
SNP	Chr	Pos	EA	OA	EAF		Gastroesophageal reflux disease							insomnia
							Beta	SE	p_val	Samplesize	R2	F-statistic		Beta	SE	p_val
rs10010963	4	159839313	T	C	0.616433		-0.0269803	0.00494665	4.92e-08	602604	0.000344232	207.506		-0.0497	0.0371	0.1801	0.000344232	207.506
rs1011407	2	60665768	G	A	0.121628		-0.0420618	0.00735917	1.09e-08	602604	0.000378023	227.883		0.0144	0.0635	0.8204	0.000378023	227.883
rs10133111	14	103377321	A	G	0.162996		0.0417875	0.00650789	1.35e-10	602604	0.000476461	287.253		-0.0173	0.0422	0.681601	0.000476461	287.253
rs1021363	10	106610839	G	A	0.641992		-0.031217	0.00502204	5.1e-10	602604	0.000447955	270.06		0.0793	0.0392	0.0429705	0.000447955	270.06
rs10837002	11	38565727	G	C	0.35122		0.0276491	0.00503665	4.03e-08	602604	0.000348392	210.015		-0.0186	0.0374	0.6185	0.000348392	210.015
rs11762636	7	2061111	A	C	0.180282		-0.0514827	0.00625598	1.88e-16	602604	0.000783375	472.433		-0.0348	0.0389	0.3713	0.000783375	472.433
rs11953061	5	120144025	T	C	0.338908		0.0281599	0.00508694	3.1e-08	602604	0.000355333	214.201		-0.0054	0.0361	0.8812	0.000355333	214.201
rs12204714	6	152235339	T	C	0.632223		-0.028817	0.00499422	7.92e-09	602604	0.000386173	232.799		0.0113	0.0361	0.7541	0.000386173	232.799
rs12357321	10	21790476	A	G	0.311087		0.0317159	0.00523077	1.33e-09	602604	0.000431152	259.925		0.0541	0.0383	0.1579	0.000431152	259.925
rs12453010	17	50316131	T	C	0.394803		0.0296967	0.00493315	1.75e-09	602604	0.000421428	254.061		0.0145	0.0363	0.6898	0.000421428	254.061
rs12598916	16	60658751	G	C	0.274798		-0.0332614	0.00539171	6.87e-10	602604	0.000440944	265.831		0.009	0.04	0.8216	0.000440944	265.831
rs12967855	18	35138245	G	A	0.670435		-0.0365451	0.00513354	1.09e-12	602604	0.000590182	355.855		0.0742	0.0398	0.0619898	0.000590182	355.855
rs12997558	2	41704580	A	G	0.358751		0.0278184	0.00502214	3.04e-08	602604	0.000356053	214.634		-0.0166	0.0365	0.6494	0.000356053	214.634
rs13107325	4	103188709	T	C	0.074445		0.0701443	0.00918312	2.2e-14	602604	0.000678036	408.863		-0.1918	0.1485	0.1964	0.000678036	408.863
rs1334297	13	58335375	A	G	0.734249		-0.0387984	0.00545512	1.14e-12	602604	0.000587457	354.211		-0.0121	0.0394	0.7592	0.000587457	354.211
rs13409451	2	144257639	G	A	0.392403		-0.0277081	0.00493183	1.93e-08	602604	0.000366093	220.689		-0.0229	0.037	0.536	0.000366093	220.689
rs1431196	18	50832102	G	A	0.428432		0.0324197	0.00486448	2.65e-11	602604	0.000514752	310.35		-0.0064	0.0356	0.8571	0.000514752	310.35
rs1479405	12	15387519	T	C	0.3217		0.0314843	0.0051514	9.85e-10	602604	0.000432604	260.801		-0.0078	0.0383	0.8393	0.000432604	260.801
rs1510719	4	140938116	C	T	0.383439		-0.0388844	0.00494701	3.84e-15	602604	0.000714913	431.116		-0.0419	0.0364	0.249	0.000714913	431.116
rs1592757	5	103889998	C	G	0.355772		0.0311051	0.00502465	6e-10	602604	0.000443511	267.379		0.0195	0.0366	0.5948	0.000443511	267.379
rs1596747	2	193802478	G	A	0.494136		0.0310869	0.00480742	1e-10	602604	0.000483131	291.277		-0.0499	0.035	0.1536	0.000483131	291.277
rs1716171	12	123716376	T	C	0.790024		0.0383981	0.00590382	7.83e-11	602604	0.00048917	294.919		-0.0614	0.0426	0.1496	0.00048917	294.919
rs17379561	1	98340139	T	A	0.144391		0.0530714	0.00686573	1.08e-14	602604	0.000695932	419.662		0.112	0.042	0.00758892	0.000695932	419.662
rs1883842	20	41223062	G	T	0.279255		0.0308332	0.00536826	9.27e-09	602604	0.000382692	230.699		-0.0636	0.0449	0.1563	0.000382692	230.699
rs1937450	1	66478840	G	T	0.537739		0.0315845	0.00484484	7.07e-11	602604	0.000495949	299.008		0.0112	0.0354	0.752199	0.000495949	299.008
rs2016933	3	65653157	G	C	0.730053		-0.0310253	0.00542057	1.04e-08	602604	0.000379398	228.713		-0.0404	0.0412	0.3268	0.000379398	228.713
rs2023878	19	18834124	T	C	0.192377		-0.0362846	0.00611913	3.04e-09	602604	0.000409107	246.629		-0.0017	0.0398	0.9649	0.000409107	246.629
rs2043539	7	12253880	A	G	0.41866		0.0272058	0.00486485	2.24e-08	602604	0.000360284	217.186		-0.0011	0.0363	0.9756	0.000360284	217.186
rs215614	7	32347335	A	G	0.629725		-0.0328541	0.00497715	4.08e-11	602604	0.000503367	303.483		-0.0001	0.0392	0.9987	0.000503367	303.483
rs2164300	4	67813017	T	C	0.523279		-0.0264751	0.00482677	4.13e-08	602604	0.000349706	210.807		0.0064	0.0351	0.8563	0.000349706	210.807
rs2240326	3	50128386	A	G	0.473775		-0.0471681	0.00481335	1.13e-22	602604	0.00110935	669.242		0.0244	0.035	0.4864	0.00110935	669.242
rs2396133	7	109197067	G	A	0.475329		0.0293547	0.00481787	1.11e-09	602604	0.0004298	259.11		0.0136	0.0352	0.7004	0.0004298	259.11
rs2396766	7	114318071	A	G	0.47308		0.0322057	0.00481878	2.34e-11	602604	0.0005171	311.767		0.0262	0.035	0.4539	0.0005171	311.767
rs2734839	11	113286490	T	C	0.606693		-0.0283478	0.00492778	8.79e-09	602604	0.000383504	231.189		-0.007	0.035	0.8422	0.000383504	231.189
rs2744961	6	34655000	T	C	0.358437		0.0292007	0.00501549	5.81e-09	602604	0.000392165	236.412		0.0045	0.0369	0.9033	0.000392165	236.412
rs2782641	1	44013355	A	G	0.612669		0.0270882	0.00494583	4.33e-08	602604	0.000348256	209.933		0.0156	0.0359	0.6629	0.000348256	209.933
rs2815749	1	72814783	G	A	0.800974		0.0388767	0.0060216	1.07e-10	602604	0.000481878	290.521		-0.003	0.0503	0.9523	0.000481878	290.521
rs2834005	21	34291708	C	T	0.315		0.0296997	0.0051734	9.42e-09	602604	0.000380658	229.473		-0.0594	0.0392	0.1296	0.000380658	229.473
rs2838771	21	46501576	C	G	0.646721		-0.0280984	0.00506571	2.91e-08	602604	0.000360768	217.478		-0.0155	0.0387	0.6889	0.000360768	217.478
rs324769	12	83969240	T	C	0.449179		-0.0267699	0.00483328	3.05e-08	602604	0.000354612	213.766		0.0171	0.0358	0.6329	0.000354612	213.766
rs329122	5	133864599	A	G	0.419631		-0.0289529	0.00488358	3.05e-09	602604	0.000408306	246.147		-0.0243	0.0355	0.4943	0.000408306	246.147
rs3766823	1	32197257	A	G	0.171467		0.0393599	0.00638545	7.09e-10	602604	0.000440178	265.369		-0.0138	0.0421	0.7424	0.000440178	265.369
rs3793577	9	23737627	G	A	0.538279		0.0270309	0.00484976	2.49e-08	602604	0.000363194	218.941		0.0033	0.0352	0.9251	0.000363194	218.941
rs3828917	6	31465917	T	G	0.041826		0.0671113	0.0120054	2.27e-08	602604	0.000361004	217.62		-0.1231	0.1432	0.39	0.000361004	217.62
rs3863241	8	73890335	T	C	0.52696		0.0324982	0.00481521	1.49e-11	602604	0.000526531	317.456		-0.016	0.0356	0.6528	0.000526531	317.456
rs4300861	2	22549441	T	C	0.38208		0.0307132	0.00494886	5.43e-10	602604	0.000445417	268.529		0.0297	0.0352	0.3987	0.000445417	268.529
rs4382592	9	134870755	G	T	0.699524		-0.0302679	0.00525091	8.2e-09	602604	0.00038513	232.169		0.0221	0.0389	0.5711	0.00038513	232.169
rs4713692	6	33807638	T	C	0.367808		-0.0276128	0.00498634	3.07e-08	602604	0.000354586	213.75		0.0174	0.0368	0.6357	0.000354586	213.75
rs569356	1	29136686	G	A	0.140835		-0.037919	0.00690971	4.07e-08	602604	0.000347961	209.755		-0.0042	0.0525	0.9362	0.000347961	209.755
rs6711584	2	104421692	A	G	0.452019		0.0322545	0.00483974	2.66e-11	602604	0.000515386	310.733		0.0003	0.0352	0.9942	0.000515386	310.733
rs6722661	2	100806588	A	G	0.364669		-0.0322543	0.00500354	1.15e-10	602604	0.000482063	290.632		0.014	0.0366	0.7026	0.000482063	290.632
rs6780459	3	104624105	T	A	0.746622		0.0305507	0.0055211	3.14e-08	602604	0.000353136	212.876		-0.0139	0.043	0.7466	0.000353136	212.876
rs7032155	9	122672771	A	C	0.59185		0.02775	0.00491358	1.63e-08	602604	0.000372038	224.274		0.0203	0.0363	0.5758	0.000372038	224.274
rs7206608	16	82872628	G	C	0.322927		0.0291541	0.005145	1.46e-08	602604	0.00037168	224.058		-0.0359	0.0364	0.3245	0.00037168	224.058
rs7241572	18	77580712	A	G	0.209101		0.0365511	0.00597464	9.49e-10	602604	0.000441884	266.398		0.0713	0.0423	0.0920111	0.000441884	266.398
rs7527682	1	189172684	G	A	0.53725		-0.026684	0.00482174	3.13e-08	602604	0.000354042	213.422		-0.013	0.0361	0.7177	0.000354042	213.422
rs7541875	1	190957589	G	A	0.426069		0.0273972	0.00484976	1.61e-08	602604	0.000367098	221.295		0.0532	0.0359	0.1383	0.000367098	221.295
rs7600261	2	212622818	T	C	0.306391		0.0338034	0.00522051	9.47e-11	602604	0.00048567	292.808		0.0497	0.0381	0.1926	0.00048567	292.808
rs7612999	3	35678337	A	G	0.245338		0.0305231	0.00559546	4.9e-08	602604	0.000344988	207.962		0.007	0.0416	0.8661	0.000344988	207.962
rs761777	10	134938075	G	A	0.254034		0.0345341	0.00554469	4.71e-10	602604	0.000451999	272.498		-0.0023	0.0393	0.9539	0.000451999	272.498
rs7675588	4	80734978	A	C	0.794635		-0.0335228	0.00595438	1.8e-08	602604	0.000366779	221.103		-0.0029	0.0465	0.9497	0.000366779	221.103
rs7685686	4	3207142	G	A	0.422353		-0.0279222	0.00489191	1.14e-08	602604	0.000380424	229.331		-0.0727	0.0351	0.0385203	0.000380424	229.331
rs773109	12	56374695	A	G	0.335269		-0.0380572	0.00510213	8.71e-14	602604	0.000645569	389.273		-0.0315	0.0382	0.4089	0.000645569	389.273
rs7942368	11	76465362	T	C	0.214659		-0.0339683	0.00591917	9.54e-09	602604	0.000389032	234.523		0.0447	0.0434	0.3029	0.000389032	234.523
rs903678	1	201809918	A	G	0.339412		0.0277378	0.00508463	4.89e-08	602604	0.00034501	207.976		-0.0062	0.0382	0.8713	0.00034501	207.976
rs903959	8	142630782	A	T	0.399262		0.0291631	0.00491608	2.99e-09	602604	0.000407981	245.951		-0.0076	0.036	0.8326	0.000407981	245.951
rs9372625	6	98344031	A	G	0.383042		-0.037727	0.0049537	2.62e-14	602604	0.000672723	405.657		0.0276	0.0374	0.4603	0.000672723	405.657
rs9373363	6	143150043	G	A	0.253631		-0.0326836	0.00555966	4.13e-09	602604	0.000404432	243.81		-0.0764	0.0372	0.0400203	0.000404432	243.81
rs9396740	6	17023108	A	G	0.248794		-0.031493	0.0055587	1.47e-08	602604	0.000370729	223.485		-0.0179	0.0436	0.6817	0.000370729	223.485
rs942065	14	94032065	A	G	0.634045		0.0307384	0.00500925	8.45e-10	602604	0.00043847	264.339		-0.0235	0.0361	0.5153	0.00043847	264.339
rs9529055	13	66957533	A	G	0.475633		0.0266604	0.00481637	3.11e-08	602604	0.000354544	213.725		0.0118	0.0351	0.7373	0.000354544	213.725
rs9542729	13	31833578	G	C	0.20244		-0.0363194	0.00599914	1.41e-09	602604	0.000425958	256.793		0.0071	0.0391	0.8555	0.000425958	256.793
rs9615905	22	48875699	T	C	0.458193		0.0275657	0.0048378	1.21e-08	602604	0.000377278	227.434		0.0231	0.0352	0.5121	0.000377278	227.434
rs9636202	19	18449238	A	G	0.26663		-0.035044	0.00547191	1.51e-10	602604	0.000480274	289.553		-0.0022	0.0423	0.9595	0.000480274	289.553
rs9940128	16	53800754	A	G	0.421755		0.0332513	0.00486305	8.06e-12	602604	0.000539286	325.15		0.0602	0.0353	0.0880299	0.000539286	325.15
Abbreviations：SNP, single-nucleotide polymorphism; Chr, chromosome; Pos, position; EA, effect allele; OA, other allele; EAF, effect allele frequency; SE, standard error; IV, instrumental variable
